# Ratios Of Submitted Charge Amounts To Medicare Allowed Amounts Have Variably Worsened For Anesthesiologists And Certified Registered Nurse Anesthetists Serving Medicare Beneficiaries Across The United States During 2013-2021 Period

**DOI:** 10.1101/2024.01.17.24301422

**Authors:** Deepak Gupta, Yara Ismaeil

## Abstract

**Background:** Interstate variations among anesthesia providers in terms of their submitted charge amounts with corresponding Medicare allowed amounts have not been recently explored.

**Objective:** To quantify interstate variations in submitted charge amounts in relation to corresponding Medicare allowed amounts for the services provided by anesthesia providers during 2013-2021 for Medicare beneficiaries in the United States (U.S.).

**Materials and Methods:** Public Use Files for 2013-2021 period from Centers for Medicare & Medicaid Services were accessed to generate cumulative excel sheets of de-identified anesthesia providers data according to anesthesia providers stated location in fifty U.S. states and the District of Columbia. Thereafter, total number of providers, total number of services, total submitted charge amounts and total Medicare allowed amounts were finally tabulated according to the year of billed anesthesia service as well as according to anesthesia providers state.

**Results:** The submitted charge amount to Medicare allowed amount ratios varied from 4-9 across the states in 2013 for anesthesiologists as well as certified registered nurse anesthetists (CRNAs). These ratios worsened to 5-13 across the states for anesthesiologists in 2021 while these ratios worsened to 5-12 across the states for CRNAs in 2021. The greatest number of anesthesiologists serving Medicare beneficiaries have been located in California across the years while the greatest number of CRNAs serving Medicare beneficiaries have been located in Florida across the years. Overall, some states have more anesthesiologists per 100,000 population serving Medicare beneficiaries with District of Columbia having the maximum (28 anesthesiologists per 100,000 population) while some states have more CRNAs per 100,000 population serving Medicare beneficiaries with North Dakota having the maximum (38 CRNAs per 100,000 population).

**Conclusion:** Over the years (2013-2021), ratios of submitted charge amounts to Medicare allowed amounts have variably worsened for anesthesiologists and CRNAs serving Medicare beneficiaries across U.S. irrespective of the state stated by anesthesiologists and CRNAs as their primary location per National Plan and Provider Enumeration System.
