## Supplementary material for "Ratios Of Submitted Charge Amounts To Medicare Allowed Amounts Have Variably Worsened For Anesthesiologists And Certified Registered Nurse Anesthetists Serving Medicare Beneficiaries Across The United States During 2013-2021 Period": DATA FOR MAPS

### Sheet: Sheet1
STATES	YEAR	RATIO OF ANESTHESIOLOGISTS TO CRNAS	RATIO OF SERVICES PER ANESTHESIOLOGIST TO SERVICES PER CRNA	GRAND RATIO OF (RATIO OF SUBMITTED CHARGE AMOUNT FOR ANESTHESIOLOGIST SERVICES TO MEDICARE ALLOWED AMOUNT FOR ANESTHESIOLOGIST SERVICES) TO (RATIO OF SUBMITTED CHARGE AMOUNT FOR CRNA SERVICES TO MEDICARE ALLOWED AMOUNT FOR CRNA SERVICES)	STATES	YEAR	ANESTHESIOLOGIST PER 100,000 POPULATION	CRNA PER 100,000 POPULATION
Alaska	2013	1.18333	2.00961	1.2334	Alaska	2020	9.40835	12.2718
Alabama	2013	0.3525	5.24812	0.915211	Alabama	2020	9.05603	27.5263
Arkansas	2013	0.469565	2.59674	1.00594	Arkansas	2020	7.23886	19.1265
Arizona	2013	3.26619	1.70896	1.36151	Arizona	2020	13.3958	7.11739
California	2013	7.06714	2.20984	0.859763	California	2020	10.787	2.82006
Colorado	2013	1.98588	1.69957	1.07134	Colorado	2020	12.4357	8.85046
Connecticut	2013	0.993776	1.96381	1.17746	Connecticut	2020	15.2803	17.1106
District of Columbia	2013	3.18966	1.70884	1.12913	District of Columbia	2020	27.8444	10.8767
Delaware	2013	0.481308	2.85323	1.71707	Delaware	2020	10.0005	22.3244
Florida	2013	0.674366	2.98584	0.949096	Florida	2020	10.1494	18.1399
Georgia	2013	0.764493	4.01504	1.08855	Georgia	2020	8.31785	11.6413
Hawaii	2013	3.475	1.4624	0.843825	Hawaii	2020	8.93304	3.43579
Iowa	2013	1.11379	1.74565	1.11859	Iowa	2020	10.8138	11.9735
Idaho	2013	0.367347	2.34022	0.952317	Idaho	2020	4.07807	16.9648
Illinois	2013	1.2225	2.31992	0.94322	Illinois	2020	12.2224	11.6761
Indiana	2013	3.23891	2.10447	0.921877	Indiana	2020	14.8994	6.10122
Kansas	2013	0.427365	2.5865	1.21428	Kansas	2020	9.1903	25.1542
Kentucky	2013	0.583026	3.66953	1.06428	Kentucky	2020	10.0536	22.6595
Louisiana	2013	0.375933	3.24391	1.04891	Louisiana	2020	8.78105	25.0335
Massachusetts	2013	1.63158	2.08461	1.04922	Massachusetts	2020	18.4497	12.9874
Maryland	2013	1.64552	1.89992	0.914292	Maryland	2020	13.7926	10.4416
Maine	2013	0.633065	2.26286	1.09191	Maine	2020	13.9464	23.4153
Michigan	2013	0.522657	3.49907	1.09659	Michigan	2020	10.995	22.0296
Minnesota	2013	0.385228	3.09999	1.15235	Minnesota	2020	11.2328	29.3175
Missouri	2013	0.56898	2.1166	1.06159	Missouri	2020	11.4543	21.3975
Mississippi	2013	0.458015	4.08519	1.12593	Mississippi	2020	7.32791	20.8356
Montana	2013	3	1.65182	0.979178	Montana	2020	16.0483	4.51936
North Carolina	2013	0.415949	5.31622	1.28027	North Carolina	2020	9.263	24.0723
North Dakota	2013	0.302632	2.76713	1.2946	North Dakota	2020	10.7818	37.7361
Nebraska	2013	0.764286	2.16454	0.994112	Nebraska	2020	12.3375	21.0553
New Hampshire	2013	0.931579	1.5825	1.20638	New Hampshire	2020	14.301	20.544
New Jersey	2013	2.38698	2.02277	0.853894	New Jersey	2020	13.3814	8.19249
New Mexico	2013	1.25342	1.51326	0.958199	New Mexico	2020	7.65045	9.72835
Nevada	2013	4.71014	2.03457	1.05764	Nevada	2020	11.9822	3.47869
New York	2013	2.67709	2.28675	0.95794	New York	2020	17.0287	7.9896
Ohio	2013	0.71467	3.36043	1.05658	Ohio	2020	11.865	19.5433
Oklahoma	2013	1.08123	2.37227	0.962134	Oklahoma	2020	10.0521	12.502
Oregon	2013	2.67797	1.43497	1.03122	Oregon	2020	14.0185	5.59324
Pennsylvania	2013	0.562187	2.92183	1.03264	Pennsylvania	2020	14.1971	25.7177
Rhode Island	2013	0.71223	1.90952	1.12131	Rhode Island	2020	8.83924	12.6665
South Carolina	2013	0.462749	4.80137	0.976752	South Carolina	2020	10.1789	22.4874
South Dakota	2013	0.260223	4.74371	0.723937	South Dakota	2020	9.13533	33.8346
Tennessee	2013	0.360933	3.80185	1.06737	Tennessee	2020	10.375	29.7504
Texas	2013	1.03753	2.81593	0.91361	Texas	2020	10.6878	12.9728
Utah	2013	2.74797	2.09774	1.11492	Utah	2020	11.9513	5.80753
Virginia	2013	0.73766	2.31593	1.24054	Virginia	2020	10.0911	15.6406
Vermont	2013	2.2	2.99215	1.08933	Vermont	2020	14.3062	6.22009
Washington	2013	2.30976	1.34373	1.01166	Washington	2020	13.043	8.03345
Wisconsin	2013	1.15815	2.24003	0.848458	Wisconsin	2020	13.9301	12.8442
West Virginia	2013	0.358974	4.03477	1.1781	West Virginia	2020	9.86778	28.5441
Wyoming	2013	1.60526	1.79543	0.941338	Wyoming	2020	10.2279	9.70788
Alaska	2014	1.12121	5.15276	1.2106
Alabama	2014	0.350977	5.7152	0.92889
Arkansas	2014	0.446316	3.03414	0.984066
Arizona	2014	2.9279	1.87994	1.26336
California	2014	6.45032	2.35825	0.873739
Colorado	2014	1.85027	1.71599	1.04451
Connecticut	2014	0.971831	2.12255	1.08756
District of Columbia	2014	3	1.6357	0.956612
Delaware	2014	0.47619	2.8672	1.03116
Florida	2014	0.640498	3.59859	0.960663
Georgia	2014	0.768194	5.07934	1.00519
Hawaii	2014	4.0303	1.65795	0.728087
Iowa	2014	1.05034	1.87195	1.13559
Idaho	2014	0.387097	2.96799	0.952461
Illinois	2014	1.19856	2.46549	0.95568
Indiana	2014	3.04777	2.01929	0.916433
Kansas	2014	0.428333	2.72576	1.20226
Kentucky	2014	0.56383	4.70108	1.08408
Louisiana	2014	0.376492	4.22084	1.11652
Massachusetts	2014	1.61528	2.01586	1.04398
Maryland	2014	1.58088	2.21599	0.925991
Maine	2014	0.673228	2.20677	1.10132
Michigan	2014	0.518444	3.68725	1.13256
Minnesota	2014	0.380071	3.28107	1.21547
Missouri	2014	0.579479	2.21799	1.09162
Mississippi	2014	0.446328	4.64585	1.10677
Montana	2014	3.13043	1.85376	0.96468
North Carolina	2014	0.41726	6.83586	1.21165
North Dakota	2014	0.324675	2.72484	1.36931
Nebraska	2014	0.733788	1.72409	1.1067
New Hampshire	2014	0.845411	1.4634	1.18504
New Jersey	2014	2.32275	1.97579	0.911279
New Mexico	2014	1.19868	1.52939	0.985738
Nevada	2014	4.37838	2.35282	1.15462
New York	2014	2.54379	2.3121	0.957921
Ohio	2014	0.690488	3.38835	1.09726
Oklahoma	2014	1.04533	2.40613	0.985838
Oregon	2014	2.61081	1.45879	1.07464
Pennsylvania	2014	0.566699	3.04541	1.0482
Rhode Island	2014	0.695035	1.93981	1.21555
South Carolina	2014	0.462245	4.83752	1.04843
South Dakota	2014	0.265918	4.5054	0.679335
Tennessee	2014	0.367797	3.96568	1.05753
Texas	2014	1.00412	2.95825	0.933092
Utah	2014	2.55147	2.00801	1.10192
Virginia	2014	0.722073	2.33142	1.23092
Vermont	2014	2.4359	4.22032	1.01384
Washington	2014	2.14932	1.36571	0.987162
Wisconsin	2014	1.1936	2.27123	1.00241
West Virginia	2014	0.375536	3.14524	1.26313
Wyoming	2014	1.4186	1.99822	1.0617
Alaska	2015	1.13043	6.18165	1.20436
Alabama	2015	0.34858	5.65629	0.881004
Arkansas	2015	0.457317	3.49015	0.971383
Arizona	2015	2.63788	1.77508	1.21273
California	2015	5.68994	2.3717	0.829151
Colorado	2015	1.82857	1.80736	1.03089
Connecticut	2015	0.980354	1.91029	0.976637
District of Columbia	2015	2.71875	1.7923	0.961218
Delaware	2015	0.478448	2.7715	1.01523
Florida	2015	0.635573	3.17843	0.907098
Georgia	2015	0.732871	4.94656	0.913307
Hawaii	2015	4.11429	1.13637	0.78777
Iowa	2015	1.06918	2.04584	1.12115
Idaho	2015	0.364706	3.97526	1.06425
Illinois	2015	1.16018	2.6628	0.938953
Indiana	2015	2.92378	2.59012	0.884536
Kansas	2015	0.423381	2.20576	1.18384
Kentucky	2015	0.542662	5.72696	1.05077
Louisiana	2015	0.366964	3.44738	1.12041
Massachusetts	2015	1.59055	2.04571	1.015
Maryland	2015	1.50617	2.4094	0.898529
Maine	2015	0.643885	2.40561	1.02087
Michigan	2015	0.509564	3.42436	1.13448
Minnesota	2015	0.375698	3.42647	1.20382
Missouri	2015	0.572379	2.52716	1.05676
Mississippi	2015	0.428832	4.39992	1.03508
Montana	2015	3.17391	2.02332	1.02589
North Carolina	2015	0.418363	4.59152	1.23284
North Dakota	2015	0.333333	3.13913	1.24582
Nebraska	2015	0.684543	1.77356	1.0501
New Hampshire	2015	0.834061	1.69343	1.1642
New Jersey	2015	2.23156	2.13368	0.868094
New Mexico	2015	1.08025	1.65104	0.948506
Nevada	2015	4.26316	2.27395	1.16473
New York	2015	2.46096	2.4513	0.975254
Ohio	2015	0.683946	3.44825	1.03345
Oklahoma	2015	1.01763	3.15473	0.865977
Oregon	2015	2.4899	1.47373	1.01474
Pennsylvania	2015	0.567057	3.35227	1.01257
Rhode Island	2015	0.702899	2.06884	1.15476
South Carolina	2015	0.458167	4.80588	0.998425
South Dakota	2015	0.274368	4.41995	0.721876
Tennessee	2015	0.364732	3.21954	1.0535
Texas	2015	0.975065	2.90099	0.916468
Utah	2015	2.44755	2.11592	1.00795
Virginia	2015	0.710823	2.11021	1.09244
Vermont	2015	2.65789	3.48867	1.03693
Washington	2015	1.93033	1.35572	1.00697
Wisconsin	2015	1.16275	2.14548	1.03696
West Virginia	2015	0.380042	2.91953	1.23416
Wyoming	2015	1.43182	1.89479	1.05449
Alaska	2016	1.05479	3.29551	1.30548
Alabama	2016	0.340214	5.66505	0.849833
Arkansas	2016	0.460938	2.92149	0.981127
Arizona	2016	2.42748	1.49438	1.19999
California	2016	5.31026	2.36681	0.80025
Colorado	2016	1.66667	2.24637	1.00898
Connecticut	2016	0.954972	1.9026	0.960038
District of Columbia	2016	2.70149	1.68348	1.07317
Delaware	2016	0.417722	2.79761	1.01919
Florida	2016	0.630851	2.99535	0.860774
Georgia	2016	0.73225	3.28473	0.917913
Hawaii	2016	4.47059	1.12414	0.805162
Iowa	2016	1.01786	2.08328	1.16904
Idaho	2016	0.347328	2.10438	1.03515
Illinois	2016	1.12106	2.43374	0.927068
Indiana	2016	2.79827	1.80741	0.882133
Kansas	2016	0.405689	2.2663	1.13766
Kentucky	2016	0.527192	4.48535	1.00845
Louisiana	2016	0.367634	2.63816	1.14521
Massachusetts	2016	1.50754	2.11868	0.969724
Maryland	2016	1.5026	1.96499	0.935373
Maine	2016	0.622378	2.46491	1.02319
Michigan	2016	0.510456	3.41173	1.09689
Minnesota	2016	0.388626	3.4172	1.16239
Missouri	2016	0.556557	2.54004	1.00643
Mississippi	2016	0.426786	2.92962	1.09092
Montana	2016	3.19149	1.76088	0.962386
North Carolina	2016	0.419052	4.33752	1.26778
North Dakota	2016	0.325397	3.17702	1.19445
Nebraska	2016	0.661677	2.03641	1.02262
New Hampshire	2016	0.852018	1.70306	1.04538
New Jersey	2016	2.05564	2.30831	0.927225
New Mexico	2016	1.10429	1.73232	0.972033
Nevada	2016	3.91111	2.21005	1.08625
New York	2016	2.38585	2.45787	1.02077
Ohio	2016	0.676442	2.97209	0.99854
Oklahoma	2016	0.957447	2.79215	0.795778
Oregon	2016	2.37963	1.35936	0.938214
Pennsylvania	2016	0.56266	3.18222	0.986842
Rhode Island	2016	0.727941	1.98297	1.10199
South Carolina	2016	0.460577	4.49766	1.06859
South Dakota	2016	0.27758	4.3074	0.727538
Tennessee	2016	0.362761	3.52542	0.944079
Texas	2016	0.926561	2.43383	0.949445
Utah	2016	2.38095	2.21974	0.942326
Virginia	2016	0.687398	2.47117	1.12854
Vermont	2016	2.43902	3.35022	1.05382
Washington	2016	1.86811	1.35429	1.02574
Wisconsin	2016	1.13353	2.09423	1.06188
West Virginia	2016	0.378099	3.16079	1.18997
Wyoming	2016	1.34043	1.72156	0.958016
Alaska	2017	1.01282	3.56862	1.24881
Alabama	2017	0.334335	5.43979	0.883604
Arkansas	2017	0.441729	2.93192	0.954282
Arizona	2017	2.26168	1.2832	1.19447
California	2017	4.9693	2.32646	0.798618
Colorado	2017	1.54525	2.50325	1.05475
Connecticut	2017	0.910072	2.01916	0.975418
District of Columbia	2017	2.64179	1.7093	0.949412
Delaware	2017	0.444915	2.7409	0.976826
Florida	2017	0.606821	3.31563	0.865352
Georgia	2017	0.735817	3.03788	0.887319
Hawaii	2017	4.28571	1.41289	0.745429
Iowa	2017	0.974504	2.0615	1.19242
Idaho	2017	0.296167	1.99048	0.922146
Illinois	2017	1.0913	2.2249	0.935629
Indiana	2017	2.73538	1.64532	0.842911
Kansas	2017	0.394245	2.20213	1.13705
Kentucky	2017	0.494692	4.69496	0.995049
Louisiana	2017	0.359375	2.60847	1.14089
Massachusetts	2017	1.48507	2.21965	0.958775
Maryland	2017	1.47563	2.28799	0.94252
Maine	2017	0.624561	2.41594	0.998198
Michigan	2017	0.515618	3.52495	1.13383
Minnesota	2017	0.393959	3.39936	1.2163
Missouri	2017	0.563265	2.40339	1.03263
Mississippi	2017	0.414763	2.73881	1.12382
Montana	2017	2.92593	1.83611	0.926448
North Carolina	2017	0.406899	4.48638	1.26691
North Dakota	2017	0.328302	3.34874	1.14768
Nebraska	2017	0.643059	1.72546	0.998752
New Hampshire	2017	0.771429	1.99205	0.950982
New Jersey	2017	1.92868	2.34073	0.966855
New Mexico	2017	1.01176	1.82601	0.967263
Nevada	2017	3.94565	2.16425	1.17769
New York	2017	2.30236	2.53026	1.02836
Ohio	2017	0.657063	2.91691	0.992464
Oklahoma	2017	0.938497	2.63234	0.808926
Oregon	2017	2.38393	1.35461	0.97296
Pennsylvania	2017	0.554799	3.28102	1.00151
Rhode Island	2017	0.761194	1.90558	0.981554
South Carolina	2017	0.458924	6.18629	1.03803
South Dakota	2017	0.282759	4.54479	0.749148
Tennessee	2017	0.359937	4.84816	0.855111
Texas	2017	0.886601	2.42543	0.9444
Utah	2017	2.22619	2.31666	0.923841
Virginia	2017	0.667722	2.6245	1.14197
Vermont	2017	2.46341	3.65616	1.00874
Washington	2017	1.79888	1.45236	1.03125
Wisconsin	2017	1.12335	2.07141	1.05812
West Virginia	2017	0.358452	2.76378	1.18544
Wyoming	2017	1.30435	2.12723	1.09178
Alaska	2018	0.948718	4.82056	1.24946
Alabama	2018	0.332589	5.21098	0.856069
Arkansas	2018	0.4	3.08796	0.91079
Arizona	2018	2.09524	1.43423	0.982126
California	2018	4.54019	2.33658	0.804866
Colorado	2018	1.53219	2.24689	1.09229
Connecticut	2018	0.893993	2.0876	0.951494
District of Columbia	2018	2.71429	1.88099	1.00791
Delaware	2018	0.440171	3.37769	0.915589
Florida	2018	0.59197	3.16821	0.867111
Georgia	2018	0.72428	3.76863	0.883436
Hawaii	2018	3.76316	1.25001	0.697793
Iowa	2018	0.991404	2.00794	1.17659
Idaho	2018	0.277027	2.00289	0.979151
Illinois	2018	1.07479	2.27458	0.938667
Indiana	2018	2.66578	1.9355	0.826141
Kansas	2018	0.364738	2.18352	1.10408
Kentucky	2018	0.494277	4.92277	0.953226
Louisiana	2018	0.366492	2.76784	1.1092
Massachusetts	2018	1.46313	2.41546	0.951466
Maryland	2018	1.36875	2.43154	0.889014
Maine	2018	0.62585	2.3633	0.961651
Michigan	2018	0.510775	3.89738	1.06463
Minnesota	2018	0.388889	3.11845	1.22583
Missouri	2018	0.553157	2.44797	1.09584
Mississippi	2018	0.381849	2.27583	1.19126
Montana	2018	3.12963	1.6062	0.936252
North Carolina	2018	0.397889	4.42955	1.24581
North Dakota	2018	0.328467	3.39734	1.10956
Nebraska	2018	0.627968	1.72607	0.996897
New Hampshire	2018	0.756863	2.03626	0.941236
New Jersey	2018	1.79833	2.35862	0.934757
New Mexico	2018	0.919355	2.17355	0.88795
Nevada	2018	3.64356	2.24373	1.18646
New York	2018	2.25588	2.54454	1.0262
Ohio	2018	0.630279	2.72903	0.962288
Oklahoma	2018	0.889371	2.79528	0.821256
Oregon	2018	2.36709	1.3883	1.01592
Pennsylvania	2018	0.55	3.34293	0.983586
Rhode Island	2018	0.733813	2.16861	0.952969
South Carolina	2018	0.45471	7.32216	0.974041
South Dakota	2018	0.283784	4.59213	0.655856
Tennessee	2018	0.363359	4.10728	0.971353
Texas	2018	0.864146	2.59837	0.931538
Utah	2018	2.19412	2.47403	0.914184
Virginia	2018	0.670254	2.75923	1.07514
Vermont	2018	2.36585	2.89407	0.938774
Washington	2018	1.67285	1.5192	1.02884
Wisconsin	2018	1.12678	2.04606	1.04548
West Virginia	2018	0.362348	2.90952	1.13131
Wyoming	2018	1.27083	2.44521	1.06724
Alaska	2019	0.855422	5.38879	1.289
Alabama	2019	0.335044	5.00941	0.875695
Arkansas	2019	0.401051	2.686	1.01368
Arizona	2019	1.99794	1.458	0.851636
California	2019	4.11164	2.34669	0.778103
Colorado	2019	1.48434	1.98384	1.11578
Connecticut	2019	0.888147	2.43623	0.933187
District of Columbia	2019	2.51351	2.10252	0.858574
Delaware	2019	0.453744	3.32636	0.926182
Florida	2019	0.575686	3.09076	0.877033
Georgia	2019	0.705272	3.54612	0.885646
Hawaii	2019	3.25581	1.29362	0.722766
Iowa	2019	0.977901	1.9223	1.15592
Idaho	2019	0.2589	2.02111	0.95384
Illinois	2019	1.06288	2.08809	0.939399
Indiana	2019	2.65699	1.82677	0.844053
Kansas	2019	0.365854	2.28931	1.11407
Kentucky	2019	0.473367	4.70908	0.960212
Louisiana	2019	0.361979	2.77072	1.11961
Massachusetts	2019	1.43478	2.47489	0.90041
Maryland	2019	1.35479	2.0646	0.886242
Maine	2019	0.626667	2.3034	0.905308
Michigan	2019	0.500896	3.84668	1.05149
Minnesota	2019	0.388889	3.02542	1.17464
Missouri	2019	0.548638	2.29535	1.11632
Mississippi	2019	0.35468	2.36527	1.20216
Montana	2019	3.07018	1.55512	0.886095
North Carolina	2019	0.386135	4.44926	1.24666
North Dakota	2019	0.28866	2.84983	1.24944
Nebraska	2019	0.627204	1.50174	0.984547
New Hampshire	2019	0.703704	2.11762	0.981509
New Jersey	2019	1.71642	2.41449	0.928275
New Mexico	2019	0.929348	2.03877	0.918688
Nevada	2019	3.48113	2.3641	1.065
New York	2019	2.21212	3.0269	1.04521
Ohio	2019	0.613607	2.63285	0.943893
Oklahoma	2019	0.855626	3.4701	0.818571
Oregon	2019	2.37551	1.09688	0.956645
Pennsylvania	2019	0.555053	3.08865	0.961371
Rhode Island	2019	0.708955	2.21334	0.926503
South Carolina	2019	0.450355	5.14295	1.03125
South Dakota	2019	0.275748	4.70842	0.629107
Tennessee	2019	0.350834	3.17438	1.01303
Texas	2019	0.835118	2.5672	0.920235
Utah	2019	2.15254	2.58852	0.865126
Virginia	2019	0.660647	3.18247	1.00445
Vermont	2019	2.62162	2.5662	1.02109
Washington	2019	1.67285	1.50403	1.03906
Wisconsin	2019	1.10256	1.97335	1.05628
West Virginia	2019	0.337209	2.98183	1.14232
Wyoming	2019	1.05357	1.98083	0.953852
Alaska	2020	0.766667	5.80715	1.19441
Alabama	2020	0.328995	5.27731	0.838562
Arkansas	2020	0.378472	2.96842	0.966916
Arizona	2020	1.88212	1.69138	0.892597
California	2020	3.82511	2.21776	0.729906
Colorado	2020	1.40509	2.10307	1.12331
Connecticut	2020	0.893031	2.83604	0.90589
District of Columbia	2020	2.56	2.48537	0.872179
Delaware	2020	0.447964	3.51062	0.866008
Florida	2020	0.559509	3.20649	0.852994
Georgia	2020	0.714515	3.48111	0.847751
Hawaii	2020	2.6	1.62351	0.622357
Iowa	2020	0.903141	1.8495	1.15908
Idaho	2020	0.240385	2.29114	0.94349
Illinois	2020	1.04679	2.24567	0.903092
Indiana	2020	2.44203	1.79412	0.873897
Kansas	2020	0.365359	2.05523	1.06062
Kentucky	2020	0.443683	4.96814	0.883447
Louisiana	2020	0.350772	3.09766	1.07449
Massachusetts	2020	1.42059	2.62872	0.888038
Maryland	2020	1.32093	2.27387	0.830923
Maine	2020	0.595611	2.36953	0.918949
Michigan	2020	0.499099	3.85992	1.05148
Minnesota	2020	0.383144	3.06857	1.07646
Missouri	2020	0.535308	2.26529	1.06953
Mississippi	2020	0.351702	2.62619	1.18382
Montana	2020	3.55102	1.70342	0.979416
North Carolina	2020	0.384799	4.60873	1.20135
North Dakota	2020	0.285714	2.66756	1.19821
Nebraska	2020	0.585956	1.66154	0.985812
New Hampshire	2020	0.696113	2.32199	0.940514
New Jersey	2020	1.63338	2.33738	0.893633
New Mexico	2020	0.786408	2.24635	0.886191
Nevada	2020	3.44444	2.31735	1.03589
New York	2020	2.13135	3.09731	0.969894
Ohio	2020	0.607112	2.60729	0.933532
Oklahoma	2020	0.80404	3.3517	0.775139
Oregon	2020	2.50633	1.05772	0.897648
Pennsylvania	2020	0.552033	3.20546	0.951711
Rhode Island	2020	0.697842	2.34376	0.946094
South Carolina	2020	0.45265	5.3398	0.996139
South Dakota	2020	0.27	4.29063	0.657376
Tennessee	2020	0.348735	3.10379	1.00653
Texas	2020	0.823856	2.72475	0.917641
Utah	2020	2.05789	2.41698	0.849158
Virginia	2020	0.645185	3.224	1.05413
Vermont	2020	2.3	1.88729	1.01396
Washington	2020	1.62359	1.6245	0.96635
Wisconsin	2020	1.08454	1.91202	1.04613
West Virginia	2020	0.345703	3.12082	1.1256
Wyoming	2020	1.05357	2.28288	0.971959
Alaska	2021	0.706522	5.36254	1.21731
Alabama	2021	0.324441	5.15927	0.823765
Arkansas	2021	0.384095	2.89946	0.980333
Arizona	2021	1.7633	1.9452	0.814036
California	2021	3.56587	2.20568	0.698186
Colorado	2021	1.38857	2.20684	1.07257
Connecticut	2021	0.883871	3.14607	0.886145
District of Columbia	2021	2.84286	2.05575	0.85859
Delaware	2021	0.43578	3.02506	0.898022
Florida	2021	0.558262	3.0019	0.799616
Georgia	2021	0.704475	3.46334	0.803613
Hawaii	2021	2.77083	1.36662	0.51954
Iowa	2021	0.88491	1.83514	1.10413
Idaho	2021	0.250794	2.54687	0.954352
Illinois	2021	1.01169	2.38788	0.865512
Indiana	2021	2.22004	1.90485	0.829304
Kansas	2021	0.361446	2.07399	1.04159
Kentucky	2021	0.428166	4.35872	0.854067
Louisiana	2021	0.338409	3.0581	1.03211
Massachusetts	2021	1.41578	2.35471	0.898548
Maryland	2021	1.25595	2.181	0.800664
Maine	2021	0.590062	2.34132	0.852355
Michigan	2021	0.502012	3.77607	0.942023
Minnesota	2021	0.381287	3.11811	1.10375
Missouri	2021	0.538578	2.11532	1.02883
Mississippi	2021	0.343802	2.5333	1.14197
Montana	2021	3.40385	1.46543	0.845217
North Carolina	2021	0.375441	4.4404	1.17615
North Dakota	2021	0.291525	2.51556	1.23437
Nebraska	2021	0.564403	1.76109	0.906013
New Hampshire	2021	0.662069	2.61872	0.879578
New Jersey	2021	1.58462	2.45221	0.882264
New Mexico	2021	0.725962	2.50852	0.865434
Nevada	2021	3.19658	2.05286	1.09543
New York	2021	2.03555	3.24205	0.919301
Ohio	2021	0.59754	2.50107	0.945595
Oklahoma	2021	0.804348	3.25533	0.720391
Oregon	2021	2.2874	1.20689	0.944333
Pennsylvania	2021	0.535808	3.55277	0.926268
Rhode Island	2021	0.705036	2.24978	0.897989
South Carolina	2021	0.425461	6.32838	0.949875
South Dakota	2021	0.257143	4.51427	0.60943
Tennessee	2021	0.332861	2.98152	0.970573
Texas	2021	0.804219	2.64932	0.856782
Utah	2021	1.91589	1.92679	0.84395
Virginia	2021	0.640523	3.47645	1.10218
Vermont	2021	2.21951	1.7683	0.936213
Washington	2021	1.48676	1.72431	0.937193
Wisconsin	2021	1.06684	1.87599	1.04726
West Virginia	2021	0.319923	3.03662	1.04521
Wyoming	2021	1.13208	1.90544	1.03988
